# End-to-End PET/CT Interpretation and Quantification with an LLM-Orchestrated AI Agent: A Real-World Pilot Study

**DOI:** 10.64898/2026.02.21.26346798

**Authors:** Hongyoon Choi, Sungwoo Bae, Kwon Joong Na

## Abstract

**Background:** Although deep learning models have improved individual PET analysis, image processing and quantification tasks, end-to-end automation from raw DICOM to quantitative clinical reporting remains limited, particularly in heterogeneous real-world settings.

**Methods:** As a proof-of-concept, an autonomous large language model (LLM)-orchestrated multi-tool agent for end-to-end PET/CT interpretation was developed. A reasoning-based text LLM selected appropriate series from raw DICOM, coordinated registration and SUV conversion, invoked segmentation and detection tools, generated maximum-intensity projections, called a vision-enabled LLM for interpretation, and synthesized structured draft reports. The system was retrospectively evaluated in 170 patients undergoing baseline FDG PET/CT for lung cancer staging, using expert reports as reference.

**Results:** The agent successfully completed the full end-to-end workflow from raw DICOM selection to structured draft report generation without human intervention in all 170 examinations. Primary tumor detection achieved 100% sensitivity. For nodal involvement, sensitivity was 84.8% and specificity was 39.4%, whereas distant metastasis detection showed 70.2% sensitivity and 65.0% specificity. Discrepancy analysis of 58 nodal and 57 metastatic mismatch cases revealed systematic false-positive findings related to reactive or physiologic uptake and false-negative findings involving small-volume or anatomically atypical metastases.

**Conclusion:** LLM-orchestrated PET/CT agents can enable workflow-level automation from raw DICOM to quantification and structured draft reporting under real-world conditions. Although primary tumor detection was highly reliable, nodal and metastatic assessment revealed systematic limitations, supporting a collaborative role with continued expert oversight in complex clinical scenarios.
