## Supplementary Table1 for "End-to-End PET/CT Interpretation and Quantification with an LLM-Orchestrated AI Agent: A Real-World Pilot Study"

### Sheet: Sheet1
Task	GT	Auto	MismatchDir	Type	SitePattern	Note
LN	Neg	Pos	FP	Reactive/physiologic uptake overcall	Hilar/Mediastinal	Secondary focus misread as LN
LN	Neg	Pos	FP	Reactive/physiologic uptake overcall	Hilar/Mediastinal	Lesion misclassified as nodal
LN	Neg	Pos	FP	Reactive/physiologic uptake overcall	Right hilar	Suspicious hilar focus
LN	Neg	Pos	FP	Reactive/physiologic uptake overcall	Mediastinal	False mediastinal LN
LN	Neg	Pos	FP	Reactive/physiologic uptake overcall	Regional LN	False regional nodal call
LN	Neg	Pos	FP	Reactive/physiologic uptake overcall	Nonspecific	Auto suggests LN despite GT negative
LN	Neg	Pos	FP	Reactive/physiologic uptake overcall	Hilar/Mediastinal	False nodal involvement
LN	Neg	Pos	FP	Reactive/physiologic uptake overcall	Nonspecific	Second lesion interpreted as node
LN	Neg	Pos	FP	Reactive/physiologic uptake overcall	Left hilar	False hilar LN
LN	Neg	Pos	FP	Reactive/physiologic uptake overcall	Nonspecific	GT explicitly denies LN mets
LN	Neg	Pos	FP	Reactive/physiologic uptake overcall	Hilar/Paratracheal	GT explicitly denies LN mets
LN	Neg	Pos	FP	Reactive/physiologic uptake overcall	Small LN	Auto suggests small reactive LN as nodal
LN	Neg	Pos	FP	Reactive/physiologic uptake overcall	Nonspecific	GT negative, auto suspicious LN
LN	Neg	Pos	FP	Reactive/physiologic uptake overcall	Mediastinal/Hilar	Multiple false LN lesions
LN	Neg	Pos	FP	Reactive/physiologic uptake overcall	Nonspecific	GT “no LN”, auto suggests LN
LN	Neg	Pos	FP	Reactive/physiologic uptake overcall	Hilar	Auto labels hilar focus as LN/secondary
LN	Neg	Pos	FP	Low-grade uptake overcall	LN SUV~3	Auto reports LN with SUVmax 3.02
LN	Neg	Pos	FP	Inflammatory node overcall	Mediastinal/Regional	GT inflammatory, auto nodal/multifocal
LN	Neg	Pos	FP	Reactive/physiologic uptake overcall	Nonspecific	Lesion may be node per auto
LN	Neg	Pos	FP	Reactive/physiologic uptake overcall	Hilar	GT denies, auto suspicious hilar LN
LN	Neg	Pos	FP	Reactive/physiologic uptake overcall	Hilar/Mediastinal	GT negative, auto nodal
LN	Neg	Pos	FP	Reactive/physiologic uptake overcall	Regional LN	GT negative, auto suggests LN
LN	Neg	Pos	FP	Overcalling multifocal/nodal disease	Nonspecific	Auto labels nodal mets among many lesions
LN	Neg	Pos	FP	Reactive/physiologic uptake overcall	Nonspecific	Secondary suspicious focus called LN
LN	Neg	Pos	FP	Low-grade foci overcall	Nonspecific	Low-grade uptake called LN
LN	Neg	Pos	FP	Reactive/physiologic uptake overcall	Regional LN	GT negative, auto nodal
LN	Neg	Pos	FP	Reactive/physiologic uptake overcall	Mediastinal	Second lesion called nodal
LN	Neg	Pos	FP	Reactive/physiologic uptake overcall	Nodal station implied	GT negative, auto nodal station
LN	Neg	Pos	FP	Reactive/physiologic uptake overcall	Additional foci	Two extra foci called nodal
LN	Neg	Pos	FP	Reactive/physiologic uptake overcall	Hilar	Lesion suggested hilar LN
LN	Neg	Pos	FP	Reactive/physiologic uptake overcall	Multiple lesions	Lesions 1/4 suggested nodal
LN	Neg	Pos	FP	Reactive/physiologic uptake overcall	Mediastinal	False mediastinal LN
LN	Neg	Pos	FP	Reactive/physiologic uptake overcall	Nonspecific	GT negative, auto nodal
LN	Neg	Pos	FP	Reactive/physiologic uptake overcall	Nonspecific	GT negative, auto nodal
LN	Neg	Pos	FP	Low-grade uptake overcall	LN SUV~2.3	SUV 2.32 suggested node
LN	Neg	Pos	FP	Inflammatory uptake overcall	Regional LN	GT inflammatory, auto nodal/multifocal
LN	Neg	Pos	FP	Reactive uptake overcall	Axillary/Multiple nodes	GT reactive, auto multiple nodal lesions
LN	Neg	Pos	FP	Reactive/physiologic uptake overcall	Nonspecific	GT negative, auto lymphadenopathy
LN	Neg	Pos	FP	Reactive/physiologic uptake overcall	Nonspecific	Auto nodal involvement for L2
LN	Neg	Pos	FP	Overcalling multifocal/nodal disease	Multiple nodes	Multiple lesions called nodal
LN	Neg	Pos	FP	Reactive/physiologic uptake overcall	Nodal station	L1 suspicious nodal station
LN	Neg	Pos	FP	Overcalling multifocal/nodal disease	Multiple lesions	Extra lesions imply nodal involvement
LN	Neg	Pos	FP	Reactive/physiologic uptake overcall	Hilar/Mediastinal	Suspicious hilar-mediastinal LN
LN	Pos	Neg	FN	Missed mild/reactive node	Neck	Reactive LN omitted
LN	Pos	Neg	FN	Missed nodal disease	Subcarinal/Paratracheal	Omitted involved nodes
LN	Pos	Neg	FN	Missed mild/reactive node	Mediastinal (4R/11B)	Omitted LN findings
LN	Pos	Neg	FN	Missed mild/reactive node	Neck/Mediastinal	Ignored LN status
LN	Pos	Neg	FN	Missed mild node	Mediastinal (4R)	Mild LN omitted
LN	Pos	Neg	FN	Missed nodal disease	Interlobar/Paratracheal	Omitted nodes
LN	Pos	Neg	FN	Missed mild/reactive node	SCN/Neck	Omitted LNs
LN	Pos	Neg	FN	Missed interlobar reactive nodes	Interlobar	Auto focused on pelvic finding
LN	Pos	Neg	FN	Missed mild/reactive node	Neck	Auto “no LAD”
LN	Pos	Neg	FN	Misclassified distant LN (not labeled nodal)	Perisplenic	Auto failed to categorize as LN
LN	Pos	Neg	FN	Missed reactive interlobar nodes	Interlobar	Reactive LNs omitted
LN	Pos	Neg	FN	Missed reactive node	Right interlobar	Omitted
LN	Pos	Neg	FN	Missed hypermetabolic node	Left interlobar/lobar	Omitted
LN	Pos	Neg	FN	Missed multiple metastatic nodes	Multiple stations (10L/11L/9L/4L)	Omitted multiple nodes
LN	Pos	Neg	FN	Missed inflammatory neck nodes	Neck level I/II	Omitted LNs
Mets	Neg	Pos	FP	Physiologic pelvic/bowel uptake overcall	Pelvis	False pelvic metastasis
Mets	Neg	Pos	FP	Physiologic pelvic/bowel uptake overcall	Lower abdomen/pelvis	False pelvic lesion
Mets	Neg	Pos	FP	Physiologic abdominal uptake overcall	Lower abdomen	False distant lesion
Mets	Neg	Pos	FP	Physiologic pelvic/bowel uptake overcall	Lower abdomen/pelvis	False pelvic focus
Mets	Neg	Pos	FP	Inflammatory/other lung lesions overcalled	Contralateral lung	Inflammatory nodules → metastatic
Mets	Neg	Pos	FP	Physiologic pelvic/bowel uptake overcall	Lower abdomen/pelvis	False pelvic lesion
Mets	Neg	Pos	FP	Overcalling extensive metastatic disease	Multifocal	“Multifocal disease” despite GT negative
Mets	Neg	Pos	FP	Nonspecific focus overcall	Unspecified	Second lesion not in GT
Mets	Neg	Pos	FP	Overcalling high tumor burden/secondary sites	Multifocal	GT negative, auto secondary sites
Mets	Neg	Pos	FP	Second pulmonary focus overcall	Lung	False additional malignant lesion
Mets	Neg	Pos	FP	Physiologic bowel uptake overcall	Small bowel	Pelvic/abdominal uptake physiologic in GT
Mets	Neg	Pos	FP	Nonspecific focus overcall	Lower thoracic/upper abdomen	False distant lesion
Mets	Neg	Pos	FP	Physiologic gynecologic uptake overcall	Uterus/ovary/pelvis	Physiologic uptake misread as mets
Mets	Neg	Pos	FP	Degenerative/benign osseous uptake overcall	Bone	Degenerative change overcalled
Mets	Neg	Pos	FP	Degenerative/benign osseous uptake overcall	Pelvic bone	False osseous involvement
Mets	Neg	Pos	FP	Physiologic abdominal/pelvic uptake overcall	Abdomen/pelvis	False positive foci
Mets	Neg	Pos	FP	Physiologic pelvic/bowel uptake overcall	Abdomen/pelvis	False pelvic lesion
Mets	Neg	Pos	FP	Physiologic pelvic/bowel uptake overcall	Lower abdomen/pelvis	False pelvic lesion
Mets	Neg	Pos	FP	Traumatic/benign uptake overcall	Rib fracture/benign lesion	Benign findings → metastatic
Mets	Neg	Pos	FP	Traumatic/benign uptake overcall	Rib fractures	Multiple benign foci overcalled
Mets	Neg	Pos	FP	Physiologic pelvic/bowel uptake overcall	Lower abdomen/pelvis	Additional pelvic focus
Mets	Neg	Pos	FP	Overcalling extensive metastatic disease	Multifocal	18 lesions → extensive metastatic call
Mets	Neg	Pos	FP	Nonspecific focus overcall	Unspecified	Secondary focus called metastatic
Mets	Neg	Pos	FP	Overcalling extensive metastatic disease	Pelvis/multifocal	Stage IV overcall
Mets	Neg	Pos	FP	Physiologic pelvic uptake overcall	Pelvis	False pelvic metastasis
Mets	Neg	Pos	FP	Overcalling metastatic spread	Nonspecific	Extra foci → metastatic suggestion
Mets	Neg	Pos	FP	Physiologic pelvic/bowel uptake overcall	Lower abdomen/pelvis	False pelvic lesion
Mets	Neg	Pos	FP	Nonspecific lower torso uptake overcall	Lower torso	False metastatic involvement
Mets	Neg	Pos	FP	Overcalling multifocal disease	Multifocal	Multiple sites suggested despite GT neg
Mets	Neg	Pos	FP	Overcalling multifocal disease	Abdomen/pelvis	Multiple lesions implying extensive disease
Mets	Neg	Pos	FP	Overcalling metastatic spread	Nonspecific	GT negative, auto metastatic
Mets	Neg	Pos	FP	Physiologic abdominal/pelvic uptake overcall	Abdomen/pelvis	Critical false-positive mets
Mets	Neg	Pos	FP	Overcalling metastatic spread	Nonspecific	GT negative, auto mets
Mets	Neg	Pos	FP	Overcalling metastatic spread	Abdomen/pelvis	GT negative, auto mets
Mets	Neg	Pos	FP	Nonspecific focus overcall	Distant focus	L4 flagged as distant involvement
Mets	Neg	Pos	FP	Nonspecific lower torso uptake overcall	Lower torso	False distant metastatic focus
Mets	Neg	Pos	FP	Inflammatory lung lesions overcalled	Lung	GGO/inflammatory nodules → mets
Mets	Neg	Pos	FP	Overcalling extensive metastatic disease	Multifocal	Multiple suspicious lesions despite GT neg
Mets	Neg	Pos	FP	Adrenal/abdominal focus overcall	Adrenal suspected	GT negative, auto adrenal mets
Mets	Neg	Pos	FP	Physiologic abdominal/pelvic uptake overcall	Abdomen/pelvis	Suspicious lesions in pelvis
Mets	Neg	Pos	FP	Overcalling multifocal disease	Multifocal	GT negative, auto multifocal spread
Mets	Neg	Pos	FP	Second thoracic focus overcall	Lung	Auto suggests metastatic foci
Mets	Neg	Pos	FP	Overcalling metastatic spread	Multifocal	GT negative, auto metastatic
Mets	Pos	Neg	FN	Missed small osseous mets	Spine (T11/T12)/Pelvis	Bone lesions missed
Mets	Pos	Neg	FN	Missed small osseous mets	Spine	Bone metastasis missed
Mets	Pos	Neg	FN	Missed pleural or lung-to-lung metastasis	Pleura/Lung-to-lung	Secondary sites not labeled
Mets	Pos	Neg	FN	Misclassified distant disease as regional	Paraaortic LN + bone/hip	Distant findings missed/relabeled
Mets	Pos	Neg	FN	Missed atypical site metastasis	Pituitary	Incidental pituitary lesion missed
Mets	Pos	Neg	FN	Missed atypical site metastasis	Left atrium ± adrenal	Thrombus/extra sites missed
Mets	Pos	Neg	FN	Missed adrenal lesion	Adrenal	Adrenal finding omitted
Mets	Pos	Neg	FN	Missed non-thoracic hypermetabolic lesions	Stomach/uterus	GIST/uterine uptake omitted
Mets	Pos	Neg	FN	Missed intracranial metastasis	Brain (cerebellum)	Brain met missed
Mets	Pos	Neg	FN	Missed adrenal lesion	Adrenal	Adrenal nodule missed
Mets	Pos	Neg	FN	Missed thyroid lesion	Thyroid	Hypermetabolic thyroid nodule missed
Mets	Pos	Neg	FN	Missed thyroid lesion	Thyroid	Hypermetabolic thyroid nodule missed
Mets	Pos	Neg	FN	Missed adnexal lesion	Adnexa	Ovarian cystic mass omitted
Mets	Pos	Neg	FN	Missed adrenal finding + wrong pelvic focus	Adrenal + pelvis	Adrenal adenoma missed; unrelated pelvic focus
